# Multi-ancestry polygenic risk scores for venous thromboembolism

**DOI:** 10.1101/2024.01.09.24300914

**Authors:** Yon Ho Jee, Florian Thibord, Alicia Dominguez, Corriene Sept, Kristin Boulier, Vidhya Venkateswaran, Yi Ding, Tess Cherlin, Shefali Setia Verma, Valeria Lo Faro, Traci M. Bartz, Anne Boland, Jennifer A. Brody, Jean-Francois Deleuze, Joseph Emmerich, Marine Germain, Andrew D. Johnson, Charles Kooperberg, Pierre-Emmanuel Morange, Nathan Pankratz, Bruce M. Psaty, Alexander P. Reiner, David M. Smadja, Colleen M. Sitlani, Pierre Suchon, Weihong Tang, David-Alexandre Trégouët, Sebastian Zöllner, Bogdan Pasaniuc, Scott M. Damrauer, Serena Sanna, Harold Snieder, Lifelines Cohort Study, Christopher Kabrhel, Nicholas L. Smith, Peter Kraft, INVENT Consortium

**Affiliations:** Department of Epidemiology, Harvard T.H. Chan School of Public Health, MA, USA; Population Sciences Branch, Division of Intramural Research, National Heart, Lung and Blood Institute, MD, USA; The Framingham Heart Study, 73 Mt. Wayte Ave, Suite #2, Framingham, MA, 01702 USA; Department of Biostatistics, University of Michigan, Ann Arbor, MI, USA; Department of Biostatistics, Harvard T.H. Chan School of Public Health, Boston, MA 02115, USA; Bioinformatics Interdepartmental Program, University of California Los Angeles, Los Angeles, CA, USA; Department of Oral Biology, University of California Los Angeles School of Dentistry, Los Angeles, CA, USA; Department of Pathology and Laboratory Medicine, University of Pennsylvania Perelman School of Medicine, Philadelphia, PA, USA; Department of Epidemiology, University of Groningen, University Medical Center Groningen, Groningen, The Netherlands; Department of Immunology, Genetics and Pathology, Science for Life Laboratory, Uppsala University, Uppsala, Sweden; Cardiovascular Health Research Unit, Departments of Biostatistics and Medicine, University of Washington, 4333 Brooklyn Ave, Seattle, WA 98195; Université Paris-Saclay, CEA, Centre National de Recherche en Génomique Humaine, Evry, France; Laboratory of Excellence in Medical Genomics, GENMED, Evry, France; Cardiovascular Health Research Unit, Department of Medicine, University of Washington, 4333 Brooklyn Ave, Seattle, WA 98195; Centre d’Etude du Polymorphisme Humain, Fondation Jean Dausset, Paris, France; Department of Vascular Medicine, Paris Saint-Joseph Hospital Group, University of Paris, Paris, France; UMR1153, INSERM CRESS, Paris, France; University of Bordeaux, INSERM, Bordeaux Population Health Research Center, UMR 1219, Bordeaux, France; Division of Public Health Sciences, Fred Hutchinbson Cancer Center, Seattle WA 98109; Aix-Marseille University, INSERM, INRAE, Centre de Recherche en CardioVasculaire et Nutrition, Laboratory of Haematology, CRB Assistance Publique – Hôpitaux de Marseille, HemoVasc, Marseille, France; Department of Laboratory Medicine and Pathology, University of Minnesota, Minneapolis, Minnesota, 55455, USA; Department of Epidemiology, University of Washington, 4333 Brooklyn Ave, Seattle, WA 98195; Department of Health Systems and Population Health, University of Washington, 4333 Brooklyn Ave, Seattle, WA 98195; Innovative Therapies in Hemostasis, Université de Paris, INSERM, F-75006 Paris, France; Hematology Department and Biosurgical Research Lab (Carpentier Foundation), Assistance Publique Hôpitaux de Paris, Centre-Université de Paris (APHP-CUP), F-75015 Paris, France; Division of Epidemiology and Community Health, School of Public Health, University of Minnesota, Minneapolis, Minnesota, 55454, USA; Department of Genetics, University of Pennsylvania Perelman School of Medicine, Philadelphia, PA, USA; Department of Surgery, Department of Genetics, and Cardiovascular Institute, Perelman School of Medicine, University of Pennsylvania, Philadelphia PA; Department of Surgery, Corporal Michael Crescenz VA Medical Center, Philadelphia PA; University of Groningen, UMCG, Department of Genetics, Groningen, the Netherlands; Institute for Genetics and Biomedical Research, National Research Council, Monserrato, Italy; Center for Vascular Emergencies, Department of Emergency Medicine, Massachusetts General Hospital, Harvard Medical School, Boston, MA, USA; Kaiser Permanente Washington Health Research Institute, Kaiser Permanente Washington, Seattle WA 98101, USA; Seattle Epidemiologic Research and Information Center, Department of Veterans Affairs Office of Research and Development, Seattle WA 98108, USA; Transdivisional Research Program, Division of Cancer Epidemiology and Genetics, National Cancer Institute, National Institutes of Health, MD, USA

## Abstract

Venous thromboembolism (VTE) is a significant contributor to morbidity and mortality, with large disparities in incidence rates between Black and White Americans. Polygenic risk scores (PRSs) limited to variants discovered in genome-wide association studies in European-ancestry samples can identify European-ancestry individuals at high risk of VTE. However, there is limited evidence on whether high-dimensional PRS constructed using more sophisticated methods and more diverse training data can enhance the predictive ability and their utility across diverse populations. We developed PRSs for VTE using summary statistics from the International Network against Venous Thrombosis (INVENT) consortium GWAS meta-analyses of European- (71,771 cases and 1,059,740 controls) and African-ancestry samples (7,482 cases and 129,975 controls). We used LDpred2 and PRSCSx to construct ancestry-specific and multi-ancestry PRSs and evaluated their performance in an independent European- (6,261 cases and 88,238 controls) and African-ancestry sample (1,385 cases and 12,569 controls). Multi-ancestry PRSs with weights tuned in European- and African-ancestry samples, respectively, outperformed ancestry-specific PRSs in European- (PRSCSX_EUR_: AUC=0.61 (0.60, 0.61), PRSCSX_combined_EUR_: AUC=0.61 (0.60, 0.62)) and African-ancestry test samples (PRSCSX_AFR_: AUC=0.58 (0.57, 0.6), PRSCSX_combined_AFR_: AUC=0.59 (0.57, 0.60)). The highest fifth percentile of the best-performing PRS was associated with 1.9-fold and 1.68-fold increased risk for VTE among European- and African-ancestry subjects, respectively, relative to those in the middle stratum. These findings suggest that the multi-ancestry PRS may be used to identify individuals at highest risk for VTE and provide guidance for the most effective treatment strategy across diverse populations.
