## Supplementary Tables for "Multi-ancestry polygenic risk scores for venous thromboembolism"

### Sheet: ST1
Supplementary Table 1: Description of participating studies
		Tuning Cohorts				Testing Cohorts
		European ancestry		African ancestry		European ancestry		African ancestry												European ancestry			African ancestry
Study	Acronym	Cases	Controls	Cases	Controls	Cases	Controls	Cases	Controls	Years (baseline for cohort; index years for CC)	Population	Recruitment approach	Inclusion	Exclusion	Case ascertainment	Incident VT	Pulmonary Embolism %	Idiopathic %	Control ascertainment	Mean age (SD) in cases	Mean age (SD) in controls	Male (%)	Mean age (SD) in cases	Mean age (SD) in controls	Male (%)	Genotyping chip and version	Subject exclusions (missingness, relatedness, etc)	SNP exclusions (HWE, call rate)
Nurses Health Study, Nurses Health Study II and Health Professional Follow-Up Study	NHS/NHSII/HPFS	1329	1324	0	0	893	877	0	0	1972/1989/1986	United States (11 US states)	Cohort follow-up every second year	NHS: Women 30-55 years (in 1976), NHSII: Women 25-42 years (in 1989), HPFS: Men 40-75 years (in 1986)	Prevalent Pulmonary Embolism at cohort inception	Physician-diagnosed VT has been asked on every biennial NHS questionnaire since 1982, and every NHS-II and HPFS questionnaire since cohort inception	0.49	0.2	N/A	Population-based	59.7 (9.8)	60.2 (9.5)	0.43	NA	NA	NA	Illumina OmniExpress	Relatedness, low success rate	HWE, low call rates
Michigan Genomics Initiative	MGI	0	0	238	3589	3164	48058	238	3589	2012-Present	Ann Arbor, MI or Greater Southeastern Michigan (AFR, EUR)	UMich Medicine patients recruited through surgery department		Subjects with these ICD codes are exclude from controls: I81, I82.0, I80.0, I80.3, I80.8, I80.9, D68, 452,453.0,451.0,451.89,451.9,286		N/A	N/A	N/A	Population-based	57.42 (14.41)	51.83 (16.49)	0.47	59.86 (14.47)	52.71 (16.04)	0.3958	Illumina Infinium CoreExome-24 bead array platform	(1) participant withdraws from study (2) sex mismatch (3) sample has an atypical sex chromosomal aberration (4) relatedness; kinship coefficient >0.45 (5) sample-level call-rate <99%, (6) sample is a technical duplicate or twin of another sample (7) estimated contamination level exceeds 2.5% (8) missingness on any chromosome exceeds 5%	(1) poor intensity separation; GenTrain score <0.15 or Cluster Separation score <0.3 (2) SNPs with overall call-rate <99% (3) HWE
UCLA Precision Health Biobank	UCLA	0	0	0	0	808	22028	109	1662	2013	Los Angeles, USA	UCLA health system patients	all UCLA health patients, required blood draw	None	1 instance of an applicable ICD 9/10 code	NA	NA	NA	Population-based	51.0 (14.8)	47.2 (16.2)	0.515
Penn Medicine Biobank	PMBB	0	0	0	0	1396	17275	1038	7318	2005-2020	Philadelphia, USA (EUR,AFR)	Penn Med patients recruited throughout the health system	all from 18 years	None	1 inpatient or 2 outpatient encounters with applicable ICD 9/10 code	0.43	N/A	N/A	Matched controls	60.5 (14.2)	55.0 (16.7)	0.53	56.5 (14.6)	50.8 (16.2)	0.37	Illumnia Infinium Omni, Global Screening Array V1, Global Screening Array V2	Sex mismatch, related samples, genotyping rate < 95%	HWE p<1E-6,maf > 0.0005, call rate < 98%
Lifelines	Lifelines	0	0	0	0	520	14778	0	0	2006-2013	The Netherlands	Between 2006 and 2013, inhabitants of the northern part of the Netherlands and their families were invited to participate in the Lifelines cohort study. Initially, eligible participants were recruited through their general practitioner. These individuals were then asked to indicate whether their family members (parents, partner, children, parents-in-law) would also be willing to participate in th…	All from 18 years	None	Classification based on questions about self-reported thrombosis events, thrombosis-specific medications and thrombosis-specific complaints.	N/A	N/A	N/A	Population-based	56.1 (13.1)	46.3 (12.9)	0.41	NA	NA	NA	Illumina Infinium Global Screening Array version 1	At DNA sample level the quality control was conducted in the autosomal chromosomes and exclusion criteria were 1) duplicated sample, 2) excessive heterozygosity rate, 3) sex discordance, 4) genotyping rate < 95 %, 5) the presence of first and/or second-degree relatives (pi-hat >0.20).	Exclusion of variants with call rate set less than 99%, MAF less than 0.05 and also those variants showing deviation from Hardy-Weinberg equilibrium (p < 1 × 10–6).
Total		1329	1324	238	3589	6781	103016	1385	12569
